# Evaluation of the performance of GPT-3.5 and GPT-4 on the Medical Final Examination

**DOI:** 10.1101/2023.06.04.23290939

**Authors:** Maciej Rosoł, Jakub S. Gąsior, Jonasz Łaba, Kacper Korzeniewski, Marcel Młyńczak

## Abstract

**Introduction:** The rapid progress in artificial intelligence, machine learning, and natural language processing has led to the emergence of increasingly sophisticated large language models (LLMs) enabling their use in various applications, including medicine and healthcare.

**Objectives:** The study aimed to evaluate the performance of two LLMs: ChatGPT (based on GPT-3.5) and GPT-4, on the Medical Final Examination (MFE).

**Methods:** The models were tested on three editions of the MFE from: Spring 2022, Autumn 2022, and Spring 2023 in two language versions – English and Polish. The accuracies of both models were compared and the relationships between the correctness of answers with the index of difficulty and discrimination power index were investigated.

**Results:** The study demonstrated that GPT-4 outperformed GPT-3.5 in all three examinations regardless of the language used. GPT-4 achieved mean accuracies of 80.7% for Polish and 79.6% for English, passing all MFE versions. GPT-3.5 had mean accuracies of 56.6% for Polish and 58.3% for English, passing 2 of 3 Polish versions and all 3 English versions of the test. GPT-4 score was lower than the average score of a medical student. There was a significant positive and negative correlation between the correctness of the answers and the index of difficulty and discrimination power index, respectively, for both models in all three exams.

**Conclusions:** These findings contribute to the growing body of literature on the utility of LLMs in medicine. They also suggest an increasing potential for the usage of LLMs in terms of medical education and decision-making support.

**What’s new?:** Recent advancements in artificial intelligence and natural language processing have resulted in the development of sophisticated large language models (LLMs). This study focused on the evaluation of the performance of two LLMs, ChatGPT (based on GPT-3.5) and GPT-4, on the Medical Final Examination across English and Polish versions from three editions. This study, to the best of our knowledge, presents the first validation of those models on the European-based medical final examinations. The GPT-4 outperformed GPT-3.5 in all exams, achieving mean accuracy of 80.7% (Polish) and 79.6% (English), while GPT-3.5 attained 56.6% (Polish) and 58.3% (English) respectively. However, GPT-4’s scores fell short of typical medical student performance. These findings contribute to understanding LLM’s utility in medicine and hint at their potential in medical education and decision-making support.
