## Appendix 1 for "Evaluation of the performance of GPT-3.5 and GPT-4 on the Medical Final Examination"

### Sheet: S22_ENG
QUESTION NUMBER	CORRECT ANSWER	GPT-3.5 ANSWER
1	A	A
2		B
3	C	D
4	D	B
5	E	E
6	A	D
7	B	E
8	A	E
9	E	D
10	B	E
11	D	D
12	B	C
13	C	C
14	B	D
15	C	C
16	A	E
17	E	E
18	E	E
19	D	C
20	D	D
21	D	B
22	D	D
23	A	A
24	C	C
25	C	E
26	D	B
27	B	B
28	A
29	E	C
30	A	A
31	A	B
32	D	E
33	E	A
34	B	B
35	C	C
36	C	C
37	B	A
38	C	C
39	B	D
40	D	D
41	E	B
42	E	C
43	D	D
44	C	D
45	A	A
46	A	A
47	E	D
48	D	A
49	B	B
50	E	E
51	E	E
52	A	A
53	B	B
54	B	B
55	D	D
56	A	B
57	A	A
58	C	D
59	B	B
60		D
61	C	C
62	E	B
63	C	B
64	E	C
65	E	E
66		C
67	D	D
68	D	D
69	D	D
70	C	D
71	A	A
72	E	C
73	C	C
74	C	B
75	A	A
76	E	E
77	C	C
78	B	C
79	A
80	E	E
81	E	A
82	C	C
83	D	C
84	A	A
85	A	D
86	C	C
87	C	C
88	A	A
89	A	A
90	A	A
91	E	C
92	E	E
93	C	B
94	E	E
95	A	A
96	A	A
97	B	B
98	D	D
99	D	D
100	E	E
101	C	C
102	B	C
103	C
104	B	D
105	C	C
106	A	A
107	D
108	A	D
109	C	C
110	B	D
111	A	A
112	D	D
113	C	C
114	D	D
115	A	D
116	C	C
117	B	B
118	C	C
119	D	C
120	B	B
121	E	E
122	A	A
123	B	A
124	C	C
125	D	D
126	E	C
127	B	A
128	D	E
129	A	A
130	C	A
131	C	D
132	D	E
133	D	C
134	B	B
135	A	A
136	A	C
137	C	C
138	B	B
139	C	C
140	D	A
141	C	A
142	C	C
143	A	A
144	D	D
145	E	E
146	B	B
147	D	D
148	A	A
149	B	B
150	C	C
151	E	E
152	A	C
153	A	B
154	B	B
155	E	E
156	D	D
157	C	B
158	E	E
159		B
160	D	B
161	E	C
162	A	A
163	E	D
164		C
165	C	B
166	B	B
167	C	C
168	C	C
169	E	E
170	C	C
171	D	E
172	D	C
173	B	D
174	D	D
175	C	C
176	A	B
177	E	E
178	B	B
179	C	C
180	D	D
181	B	E
182	D	E
183	C	D
184	A	A
185	E	E
186	D	E
187	C	E
188	D	A
189	E	D
190	E	C
191	A
192	D	A
193	A	A
194	D	D
195	E	E
196	A	A
197	A	A
198	D	D
199	E	D
200	E	D

### Sheet: S22_PL
QUESTION NUMBER	CORRECT ANSWER	GPT-3.5 ANSWER
1	A	B
2
3	C	B
4	D	D
5	E	E
6	A	A
7	B	C
8	A	E
9	E	C
10	B	E
11	D	D
12	B	C
13	C	C
14	B	D
15	C	B
16	A	E
17	E	E
18	E	E
19	D	A
20	D	D
21	D	B
22	D	D
23	A	A
24	C	C
25	C	E
26	D	B
27	B	B
28	A	A
29	E	B
30	A	A
31	A	A
32	D	E
33	E	A
34	B	C
35	C	E
36	C	C
37	B	E
38	C	B
39	B	D
40	D	B
41	E	B
42	E	D
43	D	C
44	C	E
45	A	A
46	A	A
47	E	D
48	D	C
49	B	B
50	E	E
51	E	E
52	A	A
53	B	D
54	B	B
55	D	B
56	A	D
57	A	B
58	C	D
59	B	B
60
61	C	C
62	E	B
63	C	B
64	E	A
65	E	E
66
67	D	D
68	D	D
69	D	D
70	C	C
71	A	D
72	E	C
73	C	C
74	C	D
75	A	A
76	E	E
77	C	E
78	B	B
79	A	A
80	E	A
81	E	A
82	C	C
83	D	C
84	A	D
85	A	A
86	C	C
87	C	D
88	A	A
89	A	C
90	A	A
91	E	C
92	E	E
93	C	B
94	E	E
95	A	A
96	A	A
97	B	B
98	D	E
99	D	D
100	E	E
101	C	C
102	B	C
103	C	A
104	B	B
105	C	C
106	A	B
107	D	E
108	A	D
109	C	C
110	B	D
111	A	B
112	D	C
113	C	C
114	D	E
115	A	E
116	C	C
117	B	B
118	C	C
119	D	D
120	B	E
121	E	E
122	A	A
123	B	A
124	C	C
125	D	D
126	E	B
127	B	C
128	D	E
129	A	A
130	C	C
131	C	D
132	D	E
133	D	D
134	B	C
135	A	A
136	A	B
137	C	B
138	B	B
139	C	D
140	D	D
141	C	D
142	C	C
143	A	B
144	D	D
145	E	E
146	B	B
147	D	D
148	A	A
149	B	A
150	C	C
151	E	E
152	A	C
153	A	B
154	B	B
155	E	E
156	D	D
157	C	E
158	E	D
159
160	D	D
161	E	D
162	A	A
163	E	C
164
165	C	B
166	B	D
167	C	C
168	C	D
169	E	E
170	C
171	D	E
172	D	C
173	B	C
174	D	D
175	C	C
176	A	B
177	E	E
178	B	B
179	C	C
180	D	D
181	B	C
182	D	D
183	C	C
184	A	A
185	E	C
186	D	D
187	C	E
188	D	E
189	E	B
190	E	C
191	A	B
192	D	D
193	A	A
194	D	C
195	E	E
196	A	A
197	A	A
198	D	D
199	E	D
200	E	E

### Sheet: A22_ENG
QUESTION NUMBER	CORRECT ANSWER	GPT-3.5 ANSWER
1	A	A
2	D	D
3	B	B
4	E	E
5	B	B
6	C	C
7	A	E
8	A	D
9	D	D
10	E	E
11	B	E
12	C	E
13	D	E
14	D	A
15	A	A
16	E	E
17	C	C
18	A	B
19	D	D
20	C	D
21	D	D
22	A	A
23	D	D
24	B	E
25	A	A
26	E	C
27	A	A
28	D	E
29	E	E
30	A	A
31	A	E
32	E	E
33	E	E
34	A	A
35	D	D
36	E
37	D	D
38	A	A
39	D	E
40	A	D
41	E	D
42	A	B
43	E	A
44	E	E
45	E	B
46	E	E
47	E	E
48	D	D
49	C	B
50	B	B
51	A	B
52	A	A
53	D	D
54	A	B
55	B	B
56	D	B
57	D	A
58	E	E
59	B	C
60	C	C
61	C	C
62	C	E
63	B	B
64	C	C
65	E	A
66	D	D
67	C	C
68	D	E
69	A	A
70	C	B
71	B	B
72	B	D
73	D	C
74	D	C
75	E	E
76	E	E
77	A	A
78	D	D
79	B	B
80	A	A
81	E	C
82	B	B
83	A	A
84	C	C
85	D	D
86	D	D
87	C	C
88	B	A
89	E	E
90	D	E
91	D	D
92	E	E
93	E	E
94	D	C
95	C	C
96	D	D
97	B	B
98	C	C
99	B	A
100	B	D
101	D	E
102	C	C
103	D	E
104	A	B
105	E	D
106	A	A
107	A	E
108	B	B
109	B	B
110	D	D
111	A	B
112	D	E
113	B	A
114	D	A
115	C	C
116	E	E
117	D	B
118	D	D
119	C	C
120	A	A
121	B	B
122	B	A
123	D	D
124	B	E
125	C	C
126	A	E
127	C	C
128	C	C
129	E	E
130	B	D
131	A	B
132	-	D
133	D	D
134	B	E
135	A	A
136	D	C
137	D	A
138	E	E
139	D	D
140	B	D
141	C	C
142	C	C
143	A	B
144	C	C
145	D	C
146	C	B
147	C	D
148	C	C
149	E	E
150	C	A
151	A	A
152	E	E
153	C	C
154	E	E
155	C	C
156	X	D
157	C	D
158	A	A
159	A	A
160	A	A
161	D
162	D	D
163	E	B
164	D	C
165	D	D
166	A	A
167	A	A
168	C	C
169	B	B
170	A	A
171	C	C
172	E	E
173	B	B
174	A
175	C	C
176	A
177	E	D
178	C	A
179	C	E
180	B	D
181	D	E
182	B	B
183	C	C
184	E	E
185	D	B
186	E	C
187	C	A
188	D	C
189	D	B
190	D	C
191	A	B
192	E	E
193	X	C
194	C	C
195	A	A
196	C	C
197	B	B
198	C	C
199	C	C
200	D	D

### Sheet: A22_PL
QUESTION NUMBER	CORRECT ANSWER	GPT-3.5 ANSWER
1	A	B
2
3	C	B
4	D	D
5	E	E
6	A	A
7	B	C
8	A	E
9	E	C
10	B	E
11	D	D
12	B	C
13	C	C
14	B	D
15	C	B
16	A	E
17	E	E
18	E	E
19	D	A
20	D	D
21	D	B
22	D	D
23	A	A
24	C	C
25	C	E
26	D	B
27	B	B
28	A	A
29	E	B
30	A	A
31	A	A
32	D	E
33	E	A
34	B	C
35	C	E
36	C	C
37	B	E
38	C	B
39	B	D
40	D	B
41	E	B
42	E	D
43	D	C
44	C	E
45	A	A
46	A	A
47	E	D
48	D	C
49	B	B
50	E	E
51	E	E
52	A	A
53	B	D
54	B	B
55	D	B
56	A	D
57	A	B
58	C	D
59	B	B
60
61	C	C
62	E	B
63	C	B
64	E	A
65	E	E
66
67	D	D
68	D	D
69	D	D
70	C	C
71	A	D
72	E	C
73	C	C
74	C	D
75	A	A
76	E	E
77	C	E
78	B	B
79	A	A
80	E	A
81	E	A
82	C	C
83	D	C
84	A	D
85	A	A
86	C	C
87	C	D
88	A	A
89	A	C
90	A	A
91	E	C
92	E	E
93	C	B
94	E	E
95	A	A
96	A	A
97	B	B
98	D	E
99	D	D
100	E	E
101	C	C
102	B	C
103	C	A
104	B	B
105	C	C
106	A	B
107	D	E
108	A	D
109	C	C
110	B	D
111	A	B
112	D	C
113	C	C
114	D	E
115	A	E
116	C	C
117	B	B
118	C	C
119	D	D
120	B	E
121	E	E
122	A	A
123	B	A
124	C	C
125	D	D
126	E	B
127	B	C
128	D	E
129	A	A
130	C	C
131	C	D
132	D	E
133	D	D
134	B	C
135	A	A
136	A	B
137	C	B
138	B	B
139	C	D
140	D	D
141	C	D
142	C	C
143	A	B
144	D	D
145	E	E
146	B	B
147	D	D
148	A	A
149	B	A
150	C	C
151	E	E
152	A	C
153	A	B
154	B	B
155	E	E
156	D	D
157	C	E
158	E	D
159
160	D	D
161	E	D
162	A	A
163	E	C
164
165	C	B
166	B	D
167	C	C
168	C	D
169	E	E
170	C
171	D	E
172	D	C
173	B	C
174	D	D
175	C	C
176	A	B
177	E	E
178	B	B
179	C	C
180	D	D
181	B	C
182	D	D
183	C	C
184	A	A
185	E	C
186	D	D
187	C	E
188	D	E
189	E	B
190	E	C
191	A	B
192	D	D
193	A	A
194	D	C
195	E	E
196	A	A
197	A	A
198	D	D
199	E	D
200	E	E

### Sheet: S23_ENG
QUESTION NUMBER	CORRECT ANSWER	GPT-3.5 ANSWER
1	C	C
2	A	A
3	C	E
4	X	A
5	B	E
6	A	A
7	B	C
8	B	C
9	D	D
10	E	D
11	D	D
12	A	B
13	E
14	C	D
15	C	C
16	B	B
17	D
18	E	D
19	C	D
20	E	E
21	B	B
22	A	B
23	A	D
24	D	D
25	D	D
26	D	D
27	D	D
28	E	E
29	A	A
30	D	D
31	E	E
32	C
33	A	E
34	D	E
35	E	E
36	D	D
37	C	C
38	A	D
39	E	A
40	D	B
41	A	A
42	B	C
43	E	D
44	D	D
45	D	D
46	D	C
47	C	B
48	X	B
49	A	A
50	D	B
51	E	E
52	A	C
53	E	E
54	C	A
55	D	E
56	B	C
57	E	A
58	E	E
59	E	E
60	B	B
61	D	D
62	E	B
63	D	C
64	C	C
65	E	E
66	C	C
67	C	C
68	B	B
69	E	B
70	B	B
71	X	A
72	E
73	A	C
74	E	E
75	X	C
76	B	E
77	E	E
78	A	A
79	B	C
80	C	C
81	D	D
82	A	A
83	D	D
84	D	A
85	E	D
86	B	C
87	B	B
88	D	D
89	A	A
90	C	A
91	D	D
92	E	E
93	E	E
94	C	C
95	A	A
96	C	A
97	B	B
98	D	D
99	E	D
100	C	E
101	A	A
102	B	C
103	D	C
104	E	E
105	B	B
106	A	C
107	B	B
108	C
109	B	B
110	C	C
111	B	B
112	C	C
113	A	A
114	E	E
115	D	D
116	C	D
117	B	B
118	E	E
119	B	B
120	B	B
121	D	D
122	X	B
123	E
124	D	D
125	D	E
126	D	E
127	D	D
128	A	A
129	E
130	E
131	A	A
132	E	E
133	D	D
134	B	B
135	D	D
136	B	D
137	D	D
138	C	D
139	D	C
140	E	D
141	D	D
142	C	A
143	D	D
144	D	D
145	A	A
146	D	E
147	A	E
148	C	C
149	E	E
150	E	E
151	B	B
152	C	C
153	B	B
154	B	C
155	D	A
156	E	E
157	B	B
158	E	E
159	A	B
160	B	D
161	X	A
162	C	C
163	C	C
164	B	A
165	C	A
166	D	B
167	A	A
168	E	E
169	A	D
170	C	C
171	D	D
172	D	C
173	D	A
174	C	A
175	A	A
176	C	D
177	B	C
178	A	C
179	B	B
180	C	C
181	A	A
182	A	B
183	B	C
184	B	C
185	C	C
186	B	B
187	B	A
188	B	D
189	A	A
190	E	C
191	D	E
192	E
193	D	D
194	B	B
195	B	B
196	E	E
197	A	A
198	B	B
199	B	B
200	A	A

### Sheet: S23_PL
QUESTION NUMBER	CORRECT ANSWER	GPT-3.5 ANSWER
1	C	C
2	A	B
3	C	E
4	X	D
5	B	B
6	A	A
7	B	C
8	B	C
9	D	D
10	E	E
11	D	D
12	A	B
13	E	E
14	C	A
15	C	B
16	B	B
17	D	E
18	E	E
19	C	B
20	E	E
21	B	B
22	A	B
23	A	A
24	D	D
25	D	D
26	D	D
27	D	D
28	E	E
29	A	E
30	D	D
31	E	E
32	C	B
33	A	E
34	D	D
35	E	D
36	D	D
37	C	C
38	A	D
39	E	E
40	D	B
41	A	A
42	B	B
43	E	B
44	D	D
45	D	D
46	D	C
47	C	C
48	X	A
49	A	B
50	D	B
51	E	D
52	A	C
53	E	E
54	C	C
55	D	D
56	B	E
57	E	B
58	E	B
59	E	B
60	B	B
61	D	C
62	E	E
63	D	E
64	C	C
65	E	E
66	C	C
67	C	C
68	B	B
69	E	E
70	B	B
71	X	C
72	E	E
73	A	A
74	E	E
75	X	D
76	B	B,C,D
77	E	E
78	A	A
79	B	D
80	C	C
81	D	D
82	A	A
83	D	D
84	D	B
85	E	E
86	B	B
87	B	B
88	D	E
89	A	A
90	C	C
91	D	E
92	E	B
93	E	A
94	C	C
95	A	A
96	C
97	B	B
98	D	D
99	E	E
100	C	C
101	A	D
102	B	C
103	D	B
104	E	B
105	B	D
106	A	E
107	B	B
108	C	B
109	B	B
110	C	C
111	B	B
112	C	C
113	A	A
114	E	E
115	D	D
116	C	D
117	B	B
118	E	B
119	B	D
120	B	A
121	D	A
122	X	B
123	E	E
124	D	E
125	D	C
126	D	E
127	D	D
128	A	A
129	E	E
130	E	E
131	A	B
132	E	E
133	D	D
134	B	B
135	D	D
136	B	D
137	D	D
138	C	D
139	D	B
140	E	B
141	D	E
142	C	C
143	D	D
144	D	D
145	A	A
146	D	E
147	A	A
148	C	C
149	E	E
150	E	E
151	B	B
152	C	C
153	B	B
154	B	A
155	D	A
156	E	B
157	B	B
158	E	E
159	A	A
160	B	D
161	X	D
162	C	C
163	C	C
164	B	A
165	C	D
166	D	B
167	A	A
168	E	B
169	A	A
170	C	C
171	D	D
172	D	C
173	D	D
174	C	A
175	A	A
176	C	B
177	B	B
178	A	A
179	B	B
180	C	C
181	A	A
182	A	A
183	B	C
184	B	B
185	C	C
186	B	B
187	B	A
188	B	B
189	A	A
190	E	F
191	D	D
192	E	B
193	D	D
194	B	E
195	B	B
196	E	E
197	A	A
198	B	B
199	B	B
200	A	A
