## Appendix 2 for "Evaluation of the performance of GPT-3.5 and GPT-4 on the Medical Final Examination"

### Sheet: S22_ENG
QUESTION NUMBER	CORRECT ANSWER	GPT-4 ANSWER
1	A	A
2		B
3	C	A
4	D	B
5	E	E
6	A	A
7	B	E
8	A	A
9	E	D
10	B	E
11	D	D
12	B	C
13	C	C
14	B	B
15	C	C
16	A	E
17	E	E
18	E	E
19	D	E
20	D	D
21	D	D
22	D	D
23	A	A
24	C	C
25	C	C
26	D	D
27	B	B
28	A	A
29	E	E
30	A	A
31	A	A
32	D	D
33	E	A
34	B	B
35	C	C
36	C	C
37	B	B
38	C	C
39	B	B
40	D	D
41	E	B
42	E	D
43	D	D
44	C	C
45	A	A
46	A	A
47	E	B
48	D	D
49	B	B
50	E	E
51	E	E
52	A	A
53	B	B
54	B	B
55	D	D
56	A	A
57	A	A
58	C	B
59	B	B
60		B
61	C	C
62	E	E
63	C	C
64	E	E
65	E	E
66		C
67	D	D
68	D	D
69	D	D
70	C	C
71	A	A
72	E	C
73	C	C
74	C	C
75	A	A
76	E	E
77	C	C
78	B	B
79	A	T
80	E	A
81	E	E
82	C	D
83	D	C
84	A	A
85	A	A
86	C	C
87	C	C
88	A	A
89	A	A
90	A	A
91	E	E
92	E	E
93	C	C
94	E	E
95	A	A
96	A	A
97	B	B
98	D	D
99	D	D
100	E	A
101	C	C
102	B	B
103	C	C
104	B	B
105	C	C
106	A	A
107	D	D
108	A	A
109	C	C
110	B	D
111	A	E
112	D	D
113	C	B
114	D	D
115	A	A
116	C	C
117	B	B
118	C	C
119	D	D
120	B	B
121	E	E
122	A	A
123	B	B
124	C	C
125	D	D
126	E	A
127	B	A
128	D	E
129	A	A
130	C	B
131	C	D
132	D	E
133	D	D
134	B	B
135	A	A
136	A	A
137	C	C
138	B	B
139	C	C
140	D	D
141	C	D
142	C	C
143	A	A
144	D	D
145	E	E
146	B	B
147	D	D
148	A	A
149	B	B
150	C	C
151	E	E
152	A	E
153	A	A
154	B	B
155	E	E
156	D	D
157	C	C
158	E	E
159		B
160	D	B
161	E	E
162	A	A
163	E	D
164		C
165	C	A
166	B	C
167	C	C
168	C	C
169	E	E
170	C	C
171	D	B
172	D	D
173	B	D
174	D	D
175	C	C
176	A	C
177	E	E
178	B	B
179	C	C
180	D	D
181	B	B
182	D	D
183	C	C
184	A	A
185	E	E
186	D	D
187	C
188	D	E
189	E	B
190	E
191	A	B
192	D	D
193	A	A
194	D	D
195	E	E
196	A	A
197	A	A
198	D	D
199	E	D
200	E	E

### Sheet: S22_PL
QUESTION NUMBER	CORRECT ANSWER	GPT-4 ANSWER
1	A	A
2
3	C	A
4	D	D
5	E	E
6	A	A
7	B	B
8	A
9	E	C
10	B	B
11	D	D
12	B	B
13	C	C
14	B	D
15	C	E
16	A	E
17	E	E
18	E	E
19	D	E
20	D	D
21	D	B
22	D	D
23	A	A
24	C	C
25	C	C
26	D	D
27	B	B
28	A	A
29	E	E
30	A	A
31	A	A
32	D	D
33	E	A
34	B	B
35	C	C
36	C	C
37	B	B
38	C	C
39	B	B
40	D	D
41	E	B
42	E	E
43	D	D
44	C	C
45	A	A
46	A	A
47	E	E
48	D	B
49	B	B
50	E	E
51	E	E
52	A	A
53	B	B
54	B	B
55	D	D
56	A	E
57	A	A
58	C	B
59	B	B
60
61	C	C
62	E	E
63	C	C
64	E	E
65	E	E
66
67	D	D
68	D	D
69	D	D
70	C	C
71	A	A
72	E	C
73	C	C
74	C	C
75	A	A
76	E	E
77	C	C
78	B	A
79	A	E
80	E	A
81	E	E
82	C	B
83	D	C
84	A	A
85	A	C
86	C	B
87	C	C
88	A	A
89	A	A
90	A	A
91	E	E
92	E	E
93	C	C
94	E	E
95	A	A
96	A	A
97	B	B
98	D	D
99	D	D
100	E	E
101	C	C
102	B	B
103	C	C
104	B	B
105	C	C
106	A	A
107	D	D
108	A	A
109	C	C
110	b	b
111	A	E
112	D	D
113	C	C
114	D	D
115	A	E
116	C	C
117	B	B
118	C	C
119	D	D
120	B	E
121	E	E
122	A	A
123	B	B
124	C	C
125	D	D
126	E	C
127	B	B
128	D	E
129	A	A
130	C	C
131	C	C
132	D	E
133	D	D
134	B	B
135	A	A
136	A	A
137	C	C
138	B	B
139	C	C
140	D	D
141	C	C
142	C	C
143	A	A
144	D	D
145	E	E
146	B	B
147	D	D
148	A	A
149	B	B
150	C	C
151	E	E
152	A	C
153	A	A
154	B	B
155	E	E
156	D	D
157	C	C
158	E	E
159
160	D	D
161	E	E
162	A	B
163	E	E
164
165	C	C
166	B	C
167	C	C
168	C	D
169	E	E
170	C	C
171	D	D
172	D	C
173	B	D
174	D	D
175	C	C
176	A	A
177	E	E
178	B	B
179	C	C
180	D	D
181	B	B
182	D	D
183	C	C
184	A	A
185	E	E
186	D	D
187	C	E
188	D	E
189	E	B
190	E	E
191	A	B
192	D	D
193	A	A
194	D	D
195	E	E
196	A	A
197	A	A
198	D	D
199	E	E
200	E	E

### Sheet: A22_ENG
QUESTION NUMBER	CORRECT ANSWER	GPT-4 ANSWER
1	A	A
2	D	D
3	B	B
4	E	E
5	B	B
6	C	C
7	A	B
8	A	A
9	D	D
10	E	E
11	B	E
12	C	C
13	D	D
14	D	A
15	A	A
16	E	E
17	C	C
18	A	B
19	D	D
20	C	C
21	D	D
22	A	A
23	D	D
24	B	B
25	A	A
26	E	E
27	A	A
28	D	E
29	E	E
30	A	A
31	A	A
32	E	E
33	E	E
34	A	A
35	D	D
36	E	E
37	D	D
38	A	A
39	D	C
40	A	A
41	E	E
42	A	A
43	E	E
44	E	E
45	E	E
46	E	E
47	E	E
48	D	D
49	C	C
50	B	B
51	A	B
52	A	A
53	D	D
54	A	B
55	B	B
56	D	A
57	D	A
58	E	E
59	B	C
60	C	C
61	C	C
62	C	C
63	B	B
64	C	B
65	E	A
66	D	D
67	C	C
68	D	B
69	A	A
70	C	C
71	B	B
72	B	B
73	D	C
74	D	D
75	E	E
76	E	E
77	A	A
78	D	D
79	B	B
80	A	A
81	E	E
82	B	B
83	A	A
84	C	C
85	D	D
86	D	D
87	C	C
88	B	B
89	E	E
90	D	D
91	D	D
92	E	E
93	E	E
94	D	C
95	C	C
96	D	D
97	B	B
98	C	C
99	B	B
100	B	B
101	D	D
102	C	C
103	D	E
104	A	B
105	E	E
106	A	A
107	A	A
108	B	B
109	B	B
110	D	D
111	A	A
112	D	D
113	B	A
114	D	D
115	C	C
116	E	E
117	D	D
118	D	D
119	C	C
120	A	A
121	B	B
122	B	B
123	D	D
124	B	B
125	C	C
126	A	A
127	C	C
128	C	C
129	E	C
130	B	B
131	A	A
132	-	A
133	D	D
134	B
135	A	A
136	D	D
137	D	D
138	E	A
139	D	D
140	B	D
141	C	C
142	C	E
143	A	B
144	C	C
145	D	C
146	C	B
147	C	C
148	C	C
149	E	E
150	C	B
151	A	A
152	E	E
153	C	C
154	E	E
155	C	C
156	X	E
157	C	B
158	A	A
159	A	A
160	A	A
161	D
162	D	D
163	E	B
164	D	D
165	D	D
166	A	A
167	A	A
168	C	C
169	B	B
170	A	A
171	C	C
172	E	E
173	B	B
174	A	A
175	C	C
176	A	A
177	E	E
178	C	C
179	C	A
180	B	B
181	D	A
182	B	B
183	C	C
184	E	E
185	D
186	E	B
187	C
188	D	D
189	D	D
190	D	D
191	A	B
192	E
193	X	C
194	C	C
195	A	A
196	C	C
197	B	B
198	C	C
199	C	C
200	D	D

### Sheet: A22_PL
QUESTION NUMBER	CORRECT ANSWER	GPT-4 ANSWER
1	A	A
2	D	D
3	B	B
4	E	E
5	B	B
6	C	C
7	A	B
8	A	A
9	D	D
10	E	E
11	B	B
12	C	C
13	D	D
14	D	A
15	A	A
16	E	E
17	C	C
18	A	A
19	D	D
20	C	C
21	D	D
22	A	A
23	D	D
24	B	D
25	A	A
26	E	E
27	A	A
28	D	D
29	E	E
30	A	A
31	A	E
32	E	E
33	E	E
34	A	A
35	D	D
36	E	E
37	D	D
38	A	A
39	D	C
40	A	A
41	E	E
42	A	A
43	E	E
44	E	E
45	E	B
46	E	E
47	E	E
48	D	D
49	C	C
50	B	E
51	A	B
52	A	A
53	D	D
54	A	B
55	B	B
56	D	A
57	D	A
58	E	E
59	B	B
60	C	C
61	C	C
62	C	B
63	B	B
64	C	C
65	E	A
66	D	D
67	C	C
68	D	D
69	A	A
70	C	C
71	B	B
72	B	D
73	D	C
74	D	D
75	E	E
76	E	E
77	A	A
78	D	D
79	B	B
80	A	A
81	E	E
82	B	B
83	A	A
84	C	C
85	D	D
86	D	D
87	C	C
88	B	A
89	E	A
90	D	D
91	D	D
92	E	E
93	E	E
94	D	C
95	C	D
96	D	D
97	B	B
98	C	C
99	B	B
100	B	B
101	D	E
102	C	C
103	D	E
104	A	B
105	E	E
106	A	A
107	A	A
108	B	B
109	B	B
110	D	D
111	A	A
112	D	A
113	B	A
114	D	D
115	C	C
116	E	E
117	D	D
118	D	D
119	C	C
120	A	A
121	B	B
122	B	B
123	D	D
124	B	B
125	C	C
126	A	A
127	C	D
128	C	C
129	E	E
130	B	B
131	A	A
132	-	B
133	D	D
134	B	B
135	A	A
136	D	D
137	D	D
138	E	A
139	D	D
140	B	B
141	C	C
142	C	C
143	A	B
144	C	C
145	D	D
146	C	D
147	C	C
148	C	C
149	E	E
150	C	B
151	A	A
152	E	E
153	C	C
154	E	E
155	C	C
156	X	C
157	C	B
158	A	A
159	A	A
160	A	A
161	D	X
162	D	D
163	E	X
164	D	D
165	D	D
166	A	A
167	A	A
168	C	C
169	B	B
170	A	A
171	C	C
172	E	E
173	B	B
174	A	A
175	C	C
176	A	A
177	E	A
178	C	C
179	C	C
180	B	B
181	D	D
182	B	B
183	C	C
184	E	E
185	D	D
186	E	E
187	C	C
188	D	C
189	D	D
190	D	C
191	A	A
192	E	D
193	X	C
194	C	C
195	A	A
196	C	C
197	B	B
198	C	C
199	C	C
200	D	D

### Sheet: S23_ENG
QUESTION NUMBER	CORRECT ANSWER	GPT-4 ANSWER
1	C	C
2	A	B
3	C	C
4	X	A
5	B	B
6	A	A
7	B	E
8	B	B
9	D	D
10	E	E
11	D	D
12	A	A
13	E	E
14	C	A
15	C	C
16	B	B
17	D	D
18	E	E
19	C	C
20	E	E
21	B	B
22	A	B
23	A	A
24	D	D
25	D	D
26	D	D
27	D	D
28	E	C
29	A	A
30	D	D
31	E	E
32	C	C
33	A	E
34	D	D
35	E	E
36	D	D
37	C	C
38	A	A
39	E	E
40	D	B
41	A	A
42	B	B
43	E	B
44	D	D
45	D	D
46	D	E
47	C	C
48	X	A
49	A	B
50	D	A
51	E	E
52	A	A
53	E	E
54	C	C
55	D	D
56	B	B
57	E	A
58	E	A
59	E	E
60	B	B
61	D	D
62	E	E
63	D	D
64	C	C
65	E	E
66	C	C
67	C	C
68	B	B
69	E	A
70	B	B
71	X	E
72	E	E
73	A	A
74	E	E
75	X	D
76	B	B
77	E	E
78	A	A
79	B	D
80	C	C
81	D	D
82	A	A
83	D	D
84	D	D
85	E	E
86	B	B
87	B	B
88	D	C
89	A	A
90	C	C
91	D	D
92	E	E
93	E	A
94	C	C
95	A	A
96	C	C
97	B	A
98	D	D
99	E	E
100	C	E
101	A	A
102	B	A
103	D	A
104	E	A
105	B	B
106	A	B
107	B	B
108	C	C
109	B	B
110	C	C
111	B	B
112	C	C
113	A	A
114	E	C
115	D	D
116	C	C
117	B	B
118	E	E
119	B	B
120	B	B
121	D	B
122	X	B
123	E	B
124	D	F
125	D	D
126	D	E
127	D	D
128	A	A
129	E	E
130	E	E
131	A	A
132	E	E
133	D	A
134	B	B
135	D	D
136	B	D
137	D	D
138	C	C
139	D	D
140	E	E
141	D	D
142	C	T
143	D	D
144	D	D
145	A	A
146	D	D
147	A	A
148	C	C
149	E	E
150	E	E
151	B	B
152	C	B
153	B	B
154	B	B
155	D	D
156	E	E
157	B	B
158	E	E
159	A	A
160	B	B
161	X	C
162	C	C
163	C	C
164	B	B
165	C	C
166	D	D
167	A	B
168	E	E
169	A	A
170	C	C
171	D	D
172	D	D
173	D	D
174	C	C
175	A	A
176	C	B
177	B	B
178	A	A
179	B	B
180	C	C
181	A	A
182	A	A
183	B	A
184	B	A
185	C	C
186	B	B
187	B	A
188	B	B
189	A	A
190	E	E
191	D	E
192	E	T
193	D	D
194	B	B
195	B	B
196	E	E
197	A	A
198	B	B
199	B	B
200	A	A

### Sheet: S23_PL
QUESTION NUMBER	CORRECT ANSWER	GPT-4 ANSWER
1	C	C
2	A	C
3	C	C
4	X
5	B	B
6	A	A
7	B	B
8	B	B
9	D	D
10	E	E
11	D	D
12	A	A
13	E	E
14	C	E
15	C	C
16	B	B
17	D	D
18	E	E
19	C	C
20	E	E
21	B	B
22	A	A
23	A	A
24	D	D
25	D	D
26	D	D
27	D	D
28	E	C
29	A	A
30	D	D
31	E	E
32	C	E
33	A	E
34	D	D
35	E	E
36	D	D
37	C	C
38	A	A
39	E	E
40	D	B
41	A	A
42	B	B
43	E	B
44	D	D
45	D	D
46	D	D
47	C	C
48	X	B
49	A	B
50	D	A
51	E	E
52	A	A
53	E	E
54	C	B
55	D	D
56	B	B
57	E	E
58	E	E
59	E	E
60	B	B
61	D	D
62	E	B
63	D	D
64	C	C
65	E	E
66	C	C
67	C	E
68	B	B
69	E	C
70	B	B
71	X	C
72	E	E
73	A	A
74	E	E
75	X	D
76	B	B
77	E	E
78	A	A
79	B	D
80	C	C
81	D	D
82	A	B
83	D	D
84	D	D
85	E	E
86	B	B
87	B	B
88	D	C
89	A	A
90	C	C
91	D	E
92	E	E
93	E	A
94	C	C
95	A	A
96	C	C
97	B	A
98	D	E
99	E	E
100	C	E
101	A	A
102	B	C
103	D	B
104	E	A
105	B	B
106	A	B
107	B	B
108	C	B
109	B	B
110	C	C
111	B	B
112	C	C
113	A	A
114	E	C
115	D	D
116	C	C
117	B	B
118	E	E
119	B	B
120	B	B
121	D	C
122	X	B
123	E	E
124	D	E
125	D	D
126	D	E
127	D	D
128	A	A
129	E	E
130	E	E
131	A	A
132	E	E
133	D	D
134	B	B
135	D	D
136	B	B
137	D	D
138	C	C
139	D	D
140	E	C
141	D	D
142	C
143	D	D
144	D	A
145	A	A
146	D	D
147	A	A
148	C	C
149	E	E
150	E	E
151	B	B
152	C	B
153	B	B
154	B	B
155	D	D
156	E	E
157	B	B
158	E	E
159	A	A
160	B	B
161	X	C
162	C	C
163	C	C
164	B	B
165	C	D
166	D	D
167	A	A
168	E	E
169	A	A
170	C	C
171	D	D
172	D	D
173	D	D
174	C	C
175	A	A
176	C	B
177	B	B
178	A	A
179	B	E
180	C	C
181	A	A
182	A	A
183	B	C
184	B	B
185	C	C
186	B	B
187	B	A
188	B	B
189	A	A
190	E	E
191	D	E
192	E	D
193	D	D
194	B	B
195	B	B
196	E	E
197	A	A
198	B	B
199	B	B
200	A	A
